## Supplementary File 2 for "Modeling pathway overlap increases accuracy of GWAS gene set enrichment"

### Sheet: DoRothEA
trait	method	pathway_subset	spearman_rho_original	spearman_p_original	spearman_rho_GSR	spearman_p_GSR	n_pathways_tested
ad	gsamixer	all_pathways	-0.0253315	0.0521355	-0.143337	2.34171e-28	5878
ad	gsamixer	consensus_top_500	-0.14979	1.8194e-05	-0.143326	4.14855e-05	812
Alkaline_phosphatase	gsamixer	all_pathways	-0.0139441	0.285116	-0.112098	6.71157e-18	5878
Alkaline_phosphatase	gsamixer	consensus_top_500	-0.10945	0.0003059	-0.117207	0.000109803	1084
bmi	gsamixer	all_pathways	-0.0136919	0.29392	-0.096996	9.15913e-14	5878
bmi	gsamixer	consensus_top_500	-0.0801265	0.00674567	-0.126835	1.71678e-05	1142
breast	gsamixer	all_pathways	-0.0960884	1.55422e-13	-0.140468	2.74343e-27	5878
breast	gsamixer	consensus_top_500	-0.0662762	0.0259538	-0.0666985	0.025018	1129
cad	gsamixer	all_pathways	0.00966057	0.458986	-0.0914173	2.18702e-12	5878
cad	gsamixer	consensus_top_500	-0.204353	5.04521e-12	-0.152879	2.73521e-07	1120
Eosinophill_percentage	gsamixer	all_pathways	0.00910017	0.485453	-0.0737258	1.52329e-08	5878
Eosinophill_percentage	gsamixer	consensus_top_500	-0.19973	1.24139e-09	-0.163869	6.78591e-07	909
HDL_cholesterol	gsamixer	all_pathways	-0.0431494	0.000936226	-0.135878	1.26613e-25	5878
HDL_cholesterol	gsamixer	consensus_top_500	-0.248837	1.54892e-16	-0.23314	1.19351e-14	1068
ibd	gsamixer	all_pathways	-0.00779206	0.550317	-0.107002	1.94317e-16	5878
ibd	gsamixer	consensus_top_500	-0.31351	4.80941e-18	-0.309013	1.50034e-17	727
mdd	gsamixer	all_pathways	-0.0307939	0.0182274	-0.130166	1.24384e-23	5878
mdd	gsamixer	consensus_top_500	-0.0288027	0.320831	-0.0737012	0.0109839	1190
Mean_platelet_thrombocyte_volume	gsamixer	all_pathways	0.0726339	2.4769e-08	-0.0963115	1.36537e-13	5878
Mean_platelet_thrombocyte_volume	gsamixer	consensus_top_500	-0.187825	7.97899e-10	-0.221682	3.35807e-13	1054
scz	gsamixer	all_pathways	0.0187401	0.150834	-0.109745	3.23769e-17	5878
scz	gsamixer	consensus_top_500	-0.118187	0.00079176	-0.155888	9.09136e-06	803
t2d	gsamixer	all_pathways	-0.0848349	7.2935e-11	-0.152957	4.19665e-32	5878
t2d	gsamixer	consensus_top_500	-0.0838317	0.00593173	-0.113899	0.00018111	1076
ad	magma	all_pathways	0.0784365	1.72721e-09	0.0764651	4.36363e-09	5878
ad	magma	top_500	0.00769461	0.86373	0.00812977	0.856104	500
Alkaline_phosphatase	magma	all_pathways	0.0526692	5.34529e-05	0.045285	0.000514749	5878
Alkaline_phosphatase	magma	top_500	0.0586206	0.190656	0.0325228	0.468082	500
bmi	magma	all_pathways	0.0362205	0.00548169	0.0329551	0.0115121	5878
bmi	magma	top_500	-0.0369424	0.409786	-0.0301316	0.501437	500
breast	magma	all_pathways	-0.0125329	0.336698	-0.0124815	0.338687	5878
breast	magma	top_500	0.0278179	0.53487	0.0270976	0.545502	500
cad	magma	all_pathways	0.167258	3.86804e-38	0.152561	6.05666e-32	5878
cad	magma	top_500	0.0628149	0.16078	0.0496978	0.267352	500
Eosinophill_percentage	magma	all_pathways	0.152183	8.58289e-32	0.136835	5.75447e-26	5878
Eosinophill_percentage	magma	top_500	0.0417004	0.352102	0.0751754	0.0931242	500
HDL_cholesterol	magma	all_pathways	0.0971973	8.14026e-14	0.0823403	2.57743e-10	5878
HDL_cholesterol	magma	top_500	0.0731925	0.102105	0.0793053	0.0764489	500
ibd	magma	all_pathways	0.208567	8.88887e-59	0.191539	1.10064e-49	5878
ibd	magma	top_500	-0.0302053	0.500391	-0.0302659	0.499531	500
mdd	magma	all_pathways	0.0367774	0.0048023	0.0415102	0.00145654	5878
mdd	magma	top_500	0.112058	0.0121653	0.108581	0.0151386	500
Mean_platelet_thrombocyte_volume	magma	all_pathways	0.159898	5.80489e-35	0.151598	1.47019e-31	5878
Mean_platelet_thrombocyte_volume	magma	top_500	0.155475	0.000484695	0.167851	0.000162822	500
scz	magma	all_pathways	0.0632529	1.21418e-06	0.0592563	5.46493e-06	5878
scz	magma	top_500	0.0801012	0.0735325	0.0918887	0.0399856	500
t2d	magma	all_pathways	-0.00597599	0.646899	-0.00973844	0.455373	5878
t2d	magma	top_500	0.0394993	0.378121	0.0364818	0.415652	500
ad	pascal	all_pathways	0.0985454	3.67181e-14	0.0919802	1.6012e-12	5878
ad	pascal	top_500	-0.0454764	0.310171	-0.0624733	0.163073	500
Alkaline_phosphatase	pascal	all_pathways	0.0336633	0.00984905	0.0276181	0.0342276	5878
Alkaline_phosphatase	pascal	top_500	0.0285952	0.523514	0.019828	0.658271	500
bmi	pascal	all_pathways	0.130134	1.27556e-23	0.115631	5.93977e-19	5878
bmi	pascal	top_500	0.0518789	0.246895	0.0948638	0.0339476	500
breast	pascal	all_pathways	0.0503551	0.000112342	0.0418096	0.00134508	5878
breast	pascal	top_500	0.0730638	0.102711	0.0696693	0.119745	500
cad	pascal	all_pathways	0.186756	2.79924e-47	0.173519	5.86094e-41	5878
cad	pascal	top_500	0.0293594	0.512472	0.038694	0.387927	500
Eosinophill_percentage	pascal	all_pathways	0.123495	2.04858e-21	0.105266	5.90152e-16	5878
Eosinophill_percentage	pascal	top_500	-0.0405324	0.365764	-0.0441586	0.324415	500
HDL_cholesterol	pascal	all_pathways	0.0665004	3.34262e-07	0.0487337	0.000185676	5878
HDL_cholesterol	pascal	top_500	-0.000392677	0.993012	0.0344633	0.441939	500
ibd	pascal	all_pathways	0.232007	1.12687e-72	0.208243	1.34781e-58	5878
ibd	pascal	top_500	-0.13986	0.00171883	-0.160615	0.000311059	500
mdd	pascal	all_pathways	0.094843	3.18543e-13	0.0965836	1.16539e-13	5878
mdd	pascal	top_500	0.0185175	0.679561	0.0204844	0.647709	500
Mean_platelet_thrombocyte_volume	pascal	all_pathways	0.109808	3.10644e-17	0.0964627	1.25043e-13	5878
Mean_platelet_thrombocyte_volume	pascal	top_500	-0.0238762	0.594291	0.00340107	0.93953	500
scz	pascal	all_pathways	0.0829248	1.92377e-10	0.0796721	9.5511e-10	5878
scz	pascal	top_500	0.0557972	0.212944	0.0454236	0.310733	500
t2d	pascal	all_pathways	0.0453487	0.000505457	0.0302768	0.0202703	5878
t2d	pascal	top_500	0.0926076	0.038449	0.0709618	0.113016	500
Alkaline_phosphatase	prset	all_pathways	-0.090474	3.67222e-12	-0.0289636	0.0263798	5879
Alkaline_phosphatase	prset	top_500	0.0696253	0.119979	-0.0206771	0.644622	500
bmi	prset	all_pathways	-0.0505866	0.000104439	0.106136	3.38975e-16	5879
bmi	prset	top_500	-0.0868134	0.0523781	0.155471	0.000484897	500
breast	prset	all_pathways	0.0406954	0.00180439	0.03967	0.00235032	5879
breast	prset	top_500	-0.0250835	0.575774	-0.0208693	0.641549	500
cad	prset	all_pathways	0.0909155	2.88317e-12	0.112594	4.79701e-18	5879
cad	prset	top_500	-0.0639562	0.153296	0.0871373	0.0515014	500
Eosinophill_percentage	prset	all_pathways	0.0993491	2.27254e-14	0.127686	8.56368e-23	5879
Eosinophill_percentage	prset	top_500	0.0119407	0.789974	0.156032	0.000462271	500
HDL_cholesterol	prset	all_pathways	-0.0417423	0.00136944	0.0384113	0.00322552	5879
HDL_cholesterol	prset	top_500	0.238131	7.07834e-08	0.060128	0.179482	500
mdd	prset	all_pathways	-0.0268742	0.039367	-0.0133382	0.306571	5879
mdd	prset	top_500	-0.0263577	0.55653	0.0239308	0.593448	500
Mean_platelet_thrombocyte_volume	prset	all_pathways	0.00903433	0.488616	0.0628934	1.3953e-06	5879
Mean_platelet_thrombocyte_volume	prset	top_500	0.0217837	0.627012	-0.0290918	0.516325	500
t2d	prset	all_pathways	0.00938687	0.47181	0.0376404	0.00389887	5879
t2d	prset	top_500	0.0592118	0.186214	0.137873	0.00200168	500

### Sheet: OpenTargets
trait	method	pathway_subset	spearman_rho_original	spearman_p_original	spearman_rho_GSR	spearman_p_GSR	n_pathways_tested
t2d	magma	all_pathways	-0.0238924	0.0670025	-0.0144716	0.267286	5878
t2d	magma	top_500	0.0775605	0.083171	0.101823	0.0227837	500
t2d	pascal	all_pathways	0.0679784	1.82139e-07	0.104088	1.24143e-15	5878
t2d	pascal	top_500	0.0932853	0.0370466	0.277181	2.85573e-10	500
t2d	prset	all_pathways	0.00483149	0.711126	0.0830291	1.82556e-10	5878
t2d	prset	top_500	0.15257	0.000619131	0.346176	1.59883e-15	500
t2d	gsamixer	all_pathways	-0.100803	9.44775e-15	0.0491118	0.000165367	5878
t2d	gsamixer	consensus_top_500	0.0448203	0.141767	0.137178	6.30427e-06	1076
cad	magma	all_pathways	0.12945	2.17842e-23	0.154384	1.11118e-32	5878
cad	magma	top_500	0.17086	0.000123415	0.271282	6.96512e-10	500
cad	pascal	all_pathways	0.122169	5.46981e-21	0.144038	1.27342e-28	5878
cad	pascal	top_500	0.179065	5.65923e-05	0.261397	2.95887e-09	500
cad	prset	all_pathways	0.099775	1.75968e-14	0.170391	1.54863e-39	5878
cad	prset	top_500	-0.10866	0.0150647	0.483556	1.15691e-30	500
cad	gsamixer	all_pathways	0.136584	7.08034e-26	0.177263	1.07139e-42	5878
cad	gsamixer	consensus_top_500	0.184412	5.03133e-10	0.229653	7.17853e-15	1120
ad	magma	all_pathways	0.0129596	0.320506	0.013081	0.315995	5878
ad	magma	top_500	0.0601641	0.17922	0.0711072	0.112278	500
ad	pascal	all_pathways	0.0873539	1.96416e-11	0.0862596	3.48897e-11	5878
ad	pascal	top_500	0.166609	0.000182304	0.161409	0.000290117	500
ad	gsamixer	all_pathways	0.0330483	0.0112799	0.0147405	0.258498	5878
ad	gsamixer	consensus_top_500	0.161317	3.83665e-06	0.163104	2.98405e-06	812
mdd	magma	all_pathways	-0.0198769	0.12757	-0.00963815	0.460029	5878
mdd	magma	top_500	0.0505047	0.259653	0.0975546	0.0291736	500
mdd	pascal	all_pathways	0.00539139	0.679414	0.00555544	0.670226	5878
mdd	pascal	top_500	0.126937	0.00447185	0.138901	0.00185036	500
mdd	prset	all_pathways	0.00940965	0.470736	0.0246614	0.0586738	5878
mdd	prset	top_500	0.0513256	0.251978	0.168722	0.00015034	500
mdd	gsamixer	all_pathways	-0.00981073	0.452034	-0.155445	4.10277e-33	5878
mdd	gsamixer	consensus_top_500	-0.0245255	0.397956	-0.170395	3.31606e-09	1190
scz	magma	all_pathways	0.0791804	1.21034e-09	0.0859708	4.05521e-11	5878
scz	magma	top_500	0.0780119	0.0813877	0.103062	0.0211722	500
scz	pascal	all_pathways	0.12314	2.66824e-21	0.130411	1.02536e-23	5878
scz	pascal	top_500	0.182629	3.98941e-05	0.185887	2.88099e-05	500
scz	gsamixer	all_pathways	-0.0255937	0.0497481	0.0733342	1.81494e-08	5878
scz	gsamixer	consensus_top_500	-0.0837247	0.0176443	0.0479472	0.174668	803
ibd	magma	all_pathways	0.255924	1.49297e-88	0.248851	1.12616e-83	5878
ibd	magma	top_500	0.223327	4.53304e-07	0.259019	4.15402e-09	500
ibd	pascal	all_pathways	0.335905	5.38632e-155	0.323024	7.90561e-143	5878
ibd	pascal	top_500	0.288283	5.02979e-11	0.318988	2.7383e-13	500
ibd	gsamixer	all_pathways	0.17455	1.96378e-41	0.08993	4.93974e-12	5878
ibd	gsamixer	consensus_top_500	0.226715	6.28633e-10	0.182688	7.08145e-07	727
breast	magma	all_pathways	0.0266195	0.0412716	0.028156	0.0308786	5878
breast	magma	top_500	0.13853	0.00190367	0.13203	0.00309797	500
breast	pascal	all_pathways	0.115874	5.01437e-19	0.136566	7.18866e-26	5878
breast	pascal	top_500	0.151823	0.000658914	0.193394	1.33198e-05	500
breast	prset	all_pathways	0.0599924	4.17105e-06	0.104257	1.11655e-15	5878
breast	prset	top_500	0.166563	0.000183067	0.319339	2.57053e-13	500
breast	gsamixer	all_pathways	0.0646393	7.05282e-07	0.144795	6.57181e-29	5878
breast	gsamixer	consensus_top_500	0.311722	7.2842e-27	0.313915	3.07077e-27	1129
bmi	magma	all_pathways	0.0735236	1.6677e-08	0.0652052	5.63209e-07	5878
bmi	magma	top_500	0.0241551	0.58999	0.0241385	0.590245	500
bmi	pascal	all_pathways	0.111474	1.02192e-17	0.0814939	3.92292e-10	5878
bmi	pascal	top_500	0.0270559	0.54612	0.0165044	0.712761	500
bmi	prset	all_pathways	-0.0248769	0.056501	0.0626885	1.50991e-06	5878
bmi	prset	top_500	-0.0074879	0.867356	0.228659	2.35586e-07	500
bmi	gsamixer	all_pathways	0.0986267	3.49847e-14	-0.068842	1.26995e-07	5878
bmi	gsamixer	consensus_top_500	0.0303313	0.308771	-0.0576499	0.0529075	1128

### Sheet: Malacards
trait	method	pathway_subset	spearman_rho_original	spearman_p_original	spearman_rho_GSR	spearman_p_GSR	n_pathways_tested
t2d	gsamixer	all_pathways	-0.0812113	4.50924e-10	-0.0107207	0.4112	5878
t2d	gsamixer	consensus_top_500	0.0283257	0.353274	0.0702085	0.0212689	1076
cad	gsamixer	all_pathways	0.066066	3.98609e-07	0.14484	6.31794e-29	5878
cad	gsamixer	consensus_top_500	0.0872408	0.00347849	0.160924	6.13324e-08	1120
ad	gsamixer	all_pathways	-0.0365163	0.00511064	0.0287983	0.0272515	5878
ad	gsamixer	consensus_top_500	0.065035	0.0285277	0.0534285	0.0720978	1134
mdd	gsamixer	all_pathways	0.0780324	2.09245e-09	-0.144377	9.47204e-29	5878
mdd	gsamixer	consensus_top_500	0.0592388	0.0410355	-0.146624	3.77143e-07	1190
scz	gsamixer	all_pathways	0.0495469	0.000144584	-0.0231346	0.0761377	5878
scz	gsamixer	consensus_top_500	-0.0846922	0.0163718	-0.0704969	0.0458184	803
ibd	gsamixer	all_pathways	0.163631	1.4841e-36	0.193062	1.82777e-50	5878
ibd	gsamixer	consensus_top_500	0.362361	2.32153e-36	0.354984	7.25956e-35	1129
breast	gsamixer	all_pathways	0.0468124	0.000330399	0.128735	3.80469e-23	5878
breast	gsamixer	consensus_top_500	0.34099	3.89272e-32	0.346854	2.90649e-33	1129
bmi	gsamixer	all_pathways	0.0551234	2.35229e-05	0.109726	3.27789e-17	5878
bmi	gsamixer	consensus_top_500	0.0679533	0.0216462	0.137807	2.95126e-06	1142
t2d	magma	all_pathways	-0.0126856	0.330846	-0.00765777	0.55721	5878
t2d	magma	top_500	0.140482	0.00163807	0.160266	0.00032071	500
cad	magma	all_pathways	0.167379	3.41931e-38	0.198505	2.64466e-53	5878
cad	magma	top_500	0.147767	0.000919369	0.274221	4.47876e-10	500
ad	magma	all_pathways	-0.00135033	0.917562	0.00159335	0.902794	5878
ad	magma	top_500	0.102131	0.0223728	0.112999	0.0114548	500
mdd	magma	all_pathways	0.00188645	0.885027	0.0185114	0.155884	5878
mdd	magma	top_500	0.0200533	0.654639	0.0923033	0.0390931	500
scz	magma	all_pathways	0.0914787	2.11408e-12	0.0908666	2.96172e-12	5878
scz	magma	top_500	0.106644	0.0170572	0.117253	0.0086811	500
ibd	magma	all_pathways	0.37475	2.24013e-195	0.395502	2.37595e-219	5878
ibd	magma	top_500	0.315783	4.85724e-13	0.396542	2.81733e-20	500
breast	magma	all_pathways	0.0181562	0.163976	0.0195367	0.13422	5878
breast	magma	top_500	0.142272	0.00142482	0.134718	0.00253925	500
bmi	magma	all_pathways	0.0389432	0.00282471	0.0444434	0.000653563	5878
bmi	magma	top_500	0.130822	0.00338354	0.147305	0.000954381	500
t2d	pascal	all_pathways	0.0963007	1.37395e-13	0.115471	6.64058e-19	5878
t2d	pascal	top_500	0.130296	0.00351542	0.239635	5.82046e-08	500
cad	pascal	all_pathways	0.143062	2.97044e-28	0.168181	1.50871e-38	5878
cad	pascal	top_500	0.205237	3.70824e-06	0.293469	2.17614e-11	500
ad	pascal	all_pathways	0.153996	1.59738e-32	0.158761	1.74163e-34	5878
ad	pascal	top_500	0.066997	0.134646	0.0477046	0.287037	500
mdd	pascal	all_pathways	0.0685156	1.45612e-07	0.0661842	3.80017e-07	5878
mdd	pascal	top_500	0.232292	1.49446e-07	0.245988	2.51036e-08	500
scz	pascal	all_pathways	0.136487	7.67349e-26	0.135323	1.9939e-25	5878
scz	pascal	top_500	0.225634	3.42173e-07	0.232128	1.52585e-07	500
ibd	pascal	all_pathways	0.440894	3.72436e-278	0.460728	8.1273e-307	5878
ibd	pascal	top_500	0.352227	4.74197e-16	0.45263	1.26643e-26	500
breast	pascal	all_pathways	0.122004	6.1797e-21	0.139758	5.00565e-27	5878
breast	pascal	top_500	0.180423	4.95732e-05	0.223749	4.30676e-07	500
bmi	pascal	all_pathways	0.143045	3.01322e-28	0.165654	1.95959e-37	5878
bmi	pascal	top_500	-0.0042123	0.925145	0.131179	0.00329682	500
t2d	prset	all_pathways	0.0403036	0.0019975	0.0815644	3.78864e-10	5878
t2d	prset	top_500	0.164512	0.00022023	0.320182	2.20819e-13	500
cad	prset	all_pathways	0.0747004	9.81283e-09	0.166298	1.02403e-37	5878
cad	prset	top_500	-0.106277	0.0174437	0.478887	5.00996e-30	500
mdd	prset	all_pathways	-0.00231411	0.859209	0.0194581	0.135794	5878
mdd	prset	top_500	0.0599209	0.180988	0.15713	0.000420832	500
breast	prset	all_pathways	0.0827338	2.11727e-10	0.120625	1.69484e-20	5878
breast	prset	top_500	0.222721	4.87799e-07	0.379291	1.4877e-18	500
bmi	prset	all_pathways	0.0507254	9.99573e-05	0.11821	9.64173e-20	5878
bmi	prset	top_500	-0.0531795	0.23523	0.250495	1.36288e-08	500

### Sheet: TissueSpecificity
trait	method	pathway_subset	tissue	spearman_rho_original	spearman_p_original	spearman_rho_GSR	spearman_p_GSR	n_pathways_tested
ad	magma	all_pathways	BrainHippocampus_mean	-0.0028183	0.828966	-0.00456455	0.726427	5878
ad	magma	top_500	BrainHippocampus_mean	0.0275661	0.538574	0.019322	0.66646	500
ad	pascal	all_pathways	BrainHippocampus_mean	0.0230723	0.076932	0.021185	0.104364	5878
ad	pascal	top_500	BrainHippocampus_mean	-0.104999	0.0188511	-0.102194	0.0222895	500
ad	gsamixer	all_pathways	BrainHippocampus_mean	0.00287081	0.82583	-0.0586834	6.72943e-06	5878
ad	gsamixer	consensus_top_500	BrainHippocampus_mean	-0.0567566	0.106067	-0.104404	0.00289548	812
Alkaline_phosphatase	magma	all_pathways	Liver_mean	0.136705	6.41032e-26	0.121696	7.7474e-21	5878
Alkaline_phosphatase	magma	top_500	Liver_mean	0.1643	0.000224454	0.154484	0.000527189	500
Alkaline_phosphatase	pascal	all_pathways	Liver_mean	0.139005	9.43661e-27	0.127824	7.70077e-23	5878
Alkaline_phosphatase	pascal	top_500	Liver_mean	0.178411	6.02971e-05	0.163832	0.000234048	500
Alkaline_phosphatase	prset	all_pathways	Liver_mean	0.22092	6.71009e-66	0.172602	1.54012e-40	5878
Alkaline_phosphatase	prset	top_500	Liver_mean	0.0274933	0.539647	-0.190669	1.76867e-05	500
Alkaline_phosphatase	gsamixer	all_pathways	Liver_mean	0.13817	1.89918e-26	-0.0103038	0.429628	5878
Alkaline_phosphatase	gsamixer	consensus_top_500	Liver_mean	-0.0652373	0.0317381	-0.0988002	0.00112544	1084
bmi	magma	all_pathways	BrainFrontalCortexBA9_mean	0.172414	1.87677e-40	0.169745	3.02196e-39	5878
bmi	magma	top_500	BrainFrontalCortexBA9_mean	0.101852	0.0227445	0.0954325	0.0328864	500
bmi	pascal	all_pathways	BrainFrontalCortexBA9_mean	0.266327	5.21352e-96	0.256142	1.05052e-88	5878
bmi	pascal	top_500	BrainFrontalCortexBA9_mean	0.0867682	0.0525015	0.0969371	0.030215	500
bmi	prset	all_pathways	BrainFrontalCortexBA9_mean	0.139998	4.08485e-27	0.247926	4.76661e-83	5878
bmi	prset	top_500	BrainFrontalCortexBA9_mean	0.0263575	0.556533	0.225773	3.36383e-07	500
bmi	gsamixer	all_pathways	BrainFrontalCortexBA9_mean	0.0109222	0.402464	-0.0678976	1.88348e-07	5878
bmi	gsamixer	consensus_top_500	BrainFrontalCortexBA9_mean	-0.0718649	0.0151386	-0.0746998	0.0115655	1142
breast	magma	all_pathways	BreastMammaryTissue_mean	-0.00148089	0.909624	-0.00129926	0.920669	5878
breast	magma	top_500	BreastMammaryTissue_mean	0.0402944	0.368588	0.0377207	0.399985	500
breast	pascal	all_pathways	BreastMammaryTissue_mean	0.0719399	3.3616e-08	0.0709536	5.16356e-08	5878
breast	pascal	top_500	BreastMammaryTissue_mean	0.113988	0.0107481	0.126592	0.00458247	500
breast	prset	all_pathways	BreastMammaryTissue_mean	0.0652699	5.48851e-07	0.0684306	1.50877e-07	5878
breast	prset	top_500	BreastMammaryTissue_mean	0.0132007	0.768414	0.0266223	0.552574	500
breast	gsamixer	all_pathways	BreastMammaryTissue_mean	-0.00179311	0.890679	-0.00349803	0.788599	5878
breast	gsamixer	consensus_top_500	BreastMammaryTissue_mean	0.109904	0.00021564	0.0962348	0.0012059	1129
cad	magma	all_pathways	ArteryCoronary_mean	0.21426	5.27144e-62	0.210094	1.23673e-59	5878
cad	magma	top_500	ArteryCoronary_mean	0.103611	0.0204895	0.114616	0.0103193	500
cad	pascal	all_pathways	ArteryCoronary_mean	0.195279	1.30532e-51	0.190148	5.59354e-49	5878
cad	pascal	top_500	ArteryCoronary_mean	0.160455	0.000315446	0.196448	9.64796e-06	500
cad	prset	all_pathways	ArteryCoronary_mean	0.145164	4.75559e-29	0.152795	4.87488e-32	5878
cad	prset	top_500	ArteryCoronary_mean	-0.113527	0.0110723	0.0742336	0.0973079	500
cad	gsamixer	all_pathways	ArteryCoronary_mean	0.116065	4.38589e-19	0.0507384	9.95462e-05	5878
cad	gsamixer	consensus_top_500	ArteryCoronary_mean	-0.0367306	0.219341	-0.0152447	0.6103	1120
Eosinophill_percentage	magma	all_pathways	WholeBlood_mean	0.283487	4.63974e-109	0.269792	1.43842e-98	5878
Eosinophill_percentage	magma	top_500	WholeBlood_mean	0.296508	1.32133e-11	0.322456	1.46153e-13	500
Eosinophill_percentage	pascal	all_pathways	WholeBlood_mean	0.338168	3.41173e-157	0.320093	3.83584e-140	5878
Eosinophill_percentage	pascal	top_500	WholeBlood_mean	0.412993	5.12919e-22	0.411436	7.56665e-22	500
Eosinophill_percentage	prset	all_pathways	WholeBlood_mean	0.337393	1.93946e-156	0.306542	4.14463e-128	5878
Eosinophill_percentage	prset	top_500	WholeBlood_mean	-0.072343	0.106158	0.427152	1.36038e-23	500
Eosinophill_percentage	gsamixer	all_pathways	WholeBlood_mean	0.142006	7.38118e-28	0.0759286	5.59357e-09	5878
Eosinophill_percentage	gsamixer	consensus_top_500	WholeBlood_mean	0.0130541	0.694281	0.0639865	0.0537941	909
HDL_cholesterol	magma	all_pathways	Liver_mean	0.0749668	8.69316e-09	0.0484699	0.000201212	5878
HDL_cholesterol	magma	top_500	Liver_mean	0.189424	2.0107e-05	0.137243	0.00209992	500
HDL_cholesterol	pascal	all_pathways	Liver_mean	0.0650134	6.07948e-07	0.0380289	0.00354504	5878
HDL_cholesterol	pascal	top_500	Liver_mean	0.264047	2.01959e-09	0.186266	2.77293e-05	500
HDL_cholesterol	prset	all_pathways	Liver_mean	0.150108	5.73458e-31	0.0883252	1.17263e-11	5878
HDL_cholesterol	prset	top_500	Liver_mean	0.202688	4.91484e-06	0.244377	3.11424e-08	500
HDL_cholesterol	gsamixer	all_pathways	Liver_mean	0.0929243	9.45176e-13	0.0103526	0.427447	5878
HDL_cholesterol	gsamixer	consensus_top_500	Liver_mean	0.240619	1.5652e-15	0.198581	5.85441e-11	1068
ibd	magma	all_pathways	SmallIntestineTerminalIleum_mean	0.169156	5.5461e-39	0.15269	5.37271e-32	5878
ibd	magma	top_500	SmallIntestineTerminalIleum_mean	0.366279	2.54541e-17	0.383674	5.55279e-19	500
ibd	pascal	all_pathways	SmallIntestineTerminalIleum_mean	0.169943	2.46424e-39	0.150706	3.32777e-31	5878
ibd	pascal	top_500	SmallIntestineTerminalIleum_mean	0.441847	2.61101e-25	0.414303	3.69247e-22	500
ibd	gsamixer	all_pathways	SmallIntestineTerminalIleum_mean	0.1429	3.41681e-28	0.0734593	1.7163e-08	5878
ibd	gsamixer	consensus_top_500	SmallIntestineTerminalIleum_mean	0.248714	1.03405e-11	0.259688	1.14157e-12	727
mdd	magma	all_pathways	BrainFrontalCortexBA9_mean	0.201825	4.45317e-55	0.205338	5.4618e-57	5878
mdd	magma	top_500	BrainFrontalCortexBA9_mean	0.0510996	0.254075	0.0529184	0.23754	500
mdd	pascal	all_pathways	BrainFrontalCortexBA9_mean	0.280949	4.53139e-107	0.281233	2.72156e-107	5878
mdd	pascal	top_500	BrainFrontalCortexBA9_mean	0.180504	4.91841e-05	0.19024	1.84879e-05	500
mdd	prset	all_pathways	BrainFrontalCortexBA9_mean	0.0613941	2.47216e-06	0.0706397	5.91221e-08	5878
mdd	prset	top_500	BrainFrontalCortexBA9_mean	0.105488	0.0183013	0.132263	0.00304551	500
mdd	gsamixer	all_pathways	BrainFrontalCortexBA9_mean	0.0178499	0.171206	-0.0694194	9.95472e-08	5878
mdd	gsamixer	consensus_top_500	BrainFrontalCortexBA9_mean	-0.102499	0.000397895	-0.128083	9.33475e-06	1190
Mean_platelet_thrombocyte_volume	magma	all_pathways	WholeBlood_mean	0.160019	5.15853e-35	0.151394	1.77366e-31	5878
Mean_platelet_thrombocyte_volume	magma	top_500	WholeBlood_mean	0.114614	0.0103212	0.121981	0.00631527	500
Mean_platelet_thrombocyte_volume	pascal	all_pathways	WholeBlood_mean	0.22234	9.53439e-67	0.214534	3.66858e-62	5878
Mean_platelet_thrombocyte_volume	pascal	top_500	WholeBlood_mean	0.170249	0.000130599	0.159175	0.000352691	500
Mean_platelet_thrombocyte_volume	prset	all_pathways	WholeBlood_mean	0.22452	4.64217e-68	0.187964	7.00519e-48	5878
Mean_platelet_thrombocyte_volume	prset	top_500	WholeBlood_mean	-0.0616941	0.168394	-0.0951009	0.0335017	500
Mean_platelet_thrombocyte_volume	gsamixer	all_pathways	WholeBlood_mean	0.119383	4.1611e-20	0.0126644	0.331655	5878
Mean_platelet_thrombocyte_volume	gsamixer	consensus_top_500	WholeBlood_mean	0.0618796	0.0445919	0.0623109	0.0431237	1054
scz	magma	all_pathways	BrainFrontalCortexBA9_mean	0.288954	2.03451e-113	0.285421	1.3679e-110	5878
scz	magma	top_500	BrainFrontalCortexBA9_mean	0.234793	1.0877e-07	0.241201	4.74152e-08	500
scz	pascal	all_pathways	BrainFrontalCortexBA9_mean	0.284801	4.24661e-110	0.281057	3.73295e-107	5878
scz	pascal	top_500	BrainFrontalCortexBA9_mean	0.0407307	0.363422	0.046216	0.30236	500
scz	gsamixer	all_pathways	BrainFrontalCortexBA9_mean	0.0872677	2.05568e-11	-0.0347855	0.00764905	5878
scz	gsamixer	consensus_top_500	BrainFrontalCortexBA9_mean	-0.157485	7.33432e-06	-0.164994	2.59587e-06	803
t2d	magma	all_pathways	Pancreas_mean	0.0193734	0.137506	0.00983669	0.450838	5878
t2d	magma	top_500	Pancreas_mean	-0.00363793	0.935328	-0.0190883	0.670255	500
t2d	pascal	all_pathways	Pancreas_mean	0.0421868	0.00121587	0.00383396	0.768849	5878
t2d	pascal	top_500	Pancreas_mean	0.0981001	0.0282795	0.00646841	0.885281	500
t2d	prset	all_pathways	Pancreas_mean	0.0999186	1.61392e-14	0.0253152	0.0522869	5878
t2d	prset	top_500	Pancreas_mean	-0.0260847	0.560626	-0.100575	0.0245119	500
t2d	gsamixer	all_pathways	Pancreas_mean	0.0881712	1.27305e-11	-0.0717573	3.64122e-08	5878
t2d	gsamixer	consensus_top_500	Pancreas_mean	0.0315967	0.300435	-0.0540637	0.0762855	1076
